# Nanopore sequencing enables highly accurate genotyping and identification of resistance determinants in key nosocomial pathogens

**DOI:** 10.1101/2025.07.24.25332173

**Authors:** Hugh Cottingham, Louise M. Judd, Taylor Harshegyi-Hand, Jessica A. Wisniewski, Luke V. Blakeway, Tiffany Hong, Matthew H. Parker, Anton Y. Peleg, Kathryn E. Holt, Jane Hawkey, Nenad Macesic

## Abstract

Whole genome sequencing of bacterial pathogens can positively impact infectious disease management in clinical contexts, both in individual settings and assisting infection prevention efforts. However, logistical issues have often prevented its translation into clinical settings. Oxford Nanopore Technologies (ONT) platforms are flexible, affordable, and now offer accuracy comparable to other sequencing platforms, making them uniquely well-suited for clinical bacterial isolate sequencing. We sought to determine the best methods for implementing ONT sequencing into clinical settings by benchmarking multi-locus sequence typing (MLST), core genome MLST (cgMLST), antimicrobial resistance (AMR) and core genome single nucleotide polymorphism (cgSNP) typing against the genomic gold standard. We sequenced 199 *Enterobacterales* isolates with Illumina and ONT platforms and assessed performance based on sequencing chemistry, basecaller, basecalling model, assembly status, assembly polishing and sequencing depth. Modern ONT data generated perfect MLST and AMR allelic variant calls, and correctly classified a median of 99.5% of cgMLST loci. Illumina and kmer-based SNP typing failed to call 9-68 SNPs per 1000 sites due to poor sensitivity in repetitive regions of the reference genome, while ONT’s long reads generated perfect SNP calls across the entire genome using simulated readsets. Using real sequencing data to identify putative transmission pairs, ONT read-based methods were concordant with traditional Illumina approaches in 155-158/158 (98.1-100%) of isolate pairs. We also provide specific recommendations on sequencing depth and basecalling model based on the time and computational resources available to the user. This study demonstrates the viability of modern ONT data for highly accurate characterisation of bacterial pathogens while providing an actionable framework for clinical implementation.
