## Supplemental Tables for "Nanopore sequencing enables highly accurate genotyping and identification of resistance determinants in key nosocomial pathogens"

### Sheet: S1
Metadata for all isolates included in benchmarking.
*Listed under ONT reads is the NCBI accession for the best available readsets for that isolate. For all variations used in this paper visit the Figshare repository.
Isolate	Species	Source	Collection Date	ST	Beta lactamase genes	Circularised Plasmids	ONT Chemistry	ONT depth	ONT read n50	Guppy Fast Median Read Quality	Guppy HAC Median Read Quality	Guppy SUP Median Read Quality	Dorado Fast Median Read Quality	Dorado HAC Median Read Quality	Dorado SUP Median Read Quality	Illumina depth	Biosample	Illumina Reads	ONT reads*	Note
AH19A017	Escherichia coli	blood	2019-01-04	95	blaEC	1	r10.4.1	47	31528	10	14.7	17.4	10.4	15.6	19.2	104.3	SAMN49815505	SRR34410521	SRR34410520
AH19B041	Escherichia coli	blood	2019-02-15	131	blaEC	1	r10.4.1	246	22485	9.3	13.8	16.3	10	14.9	18.3	59.5	SAMN49815506	SRR34410519	SRR34410518
AH19D088	Escherichia coli	blood	2019-04-29	95	blaEC	1	r10.4.1	158.4	25283	9.4	14.4	17.4	10.2	15.3	18.8	158.1	SAMN49815507	SRR34410517	SRR34410516
AH19E004	Escherichia coli	blood	2019-05-01	131	NA	1	r10.4.1	40.4	23538	NA	NA	NA	NA	NA	17.6	254.3	SAMN49815508	SRR34410515	SRR34410513	Added for variant calling only
AH19E032	Escherichia coli	blood	2019-05-18	95	blaEC	0	r10.4.1	68.6	20712	9.4	14	16.7	10.1	15	18.5	93.7	SAMN49815509	SRR34410512	SRR34410511
AH19E045	Escherichia coli	blood	2019-05-21	95	blaEC	0	r10.4.1	58.9	21000	9.4	14.4	17.5	10.1	15.1	18.7	108.7	SAMN49815510	SRR34410510	SRR34410509
AH19F006	Escherichia coli	blood	2019-06-03	131	blaEC,blaCTX-M-14,blaCTX-M-15,blaOXA-1,blaTEM-1	1	r10.4.1	126.2	21758	9.3	14	16.7	10	14.9	18.3	129.7	SAMN49815511	SRR34410508	SRR34410507
AH19I065	Escherichia coli	blood	2019-09-25	131	blaEC,blaTEM,blaCTX-M-14,blaCTX-M-15	2	r10.4.1	53.4	17832	9.2	13.3	15.4	9.9	14.7	18	107.7	SAMN49815512	SRR34410506	SRR34410505
AH19K002	Escherichia coli	blood	2019-11-01	95	blaEC	0	r10.4.1	66.2	19470	9.9	14.9	17.9	10.4	15.6	19.2	95.3	SAMN49815513	SRR34410504	SRR34410502
AH20E044	Escherichia coli	blood	2020-05-13	131	blaEC,blaCTX-M-15,blaOXA-1	1	r10.4.1	78.9	27382	9.4	14.5	17.4	10.1	15.1	18.6	113.2	SAMN49815514	SRR34410501	SRR34410500
AH20G048	Escherichia coli	blood	2020-07-20	131	blaCTX-M-14,blaEC	2	r10.4.1	61.6	24705	10.4	15.5	18.5	10.7	16.2	19.9	133.6	SAMN49815515	SRR34410499	SRR34410498
AH20I049	Escherichia coli	blood	2020-09-27	95	blaEC	2	r10.4.1	89	21962	10	14.2	16.2	10.5	15.8	19.4	94.3	SAMN49815516	SRR34410497	SRR34410496
AH20J067	Escherichia coli	blood	2020-10-27	131	blaEC	0	r10.4.1	175	24405	9.4	14.6	17.6	10.1	15.1	18.7	97.6	SAMN49815517	SRR34410495	SRR34410494
AH20K059	Escherichia coli	blood	2020-11-26	95	blaEC,blaTEM-1	2	r10.4.1	223.2	25439	9.5	14.7	17.9	10.2	15.2	18.8	86.7	SAMN49815518	SRR34410493	SRR34410491
AH21A060	Escherichia coli	blood	2021-01-21	131	NA	0	r10.4.1	60.1	30897	NA	NA	NA	NA	NA	15.5	194.4	SAMN49815519	SRR34410490	SRR34410489	Added for variant calling only
AH21B060	Escherichia coli	blood	2021-02-28	131	blaEC,blaTEM-1	2	r10.4.1	163.7	20950	10.1	14.7	17.1	10.5	15.7	19.3	70	SAMN49815520	SRR34410488	SRR34410487
AH21B066	Escherichia coli	blood	2021-02-22	131	blaEC	0	r10.4.1	192.8	21416	10.3	15.3	18.3	10.6	15.9	19.6	154.7	SAMN49815521	SRR34410486	SRR34410485
AH21C062	Escherichia coli	blood	2021-03-22	131	blaEC,blaCTX-M	2	r10.4.1	127.3	25211	10.1	14.7	17.2	10.5	15.9	19.5	73	SAMN49815522	SRR34410484	SRR34410483
AH21C082	Escherichia coli	blood	2021-03-31	131	blaOXA-1,blaCTX-M-15,blaEC	0	r10.4.1	67.4	21977	9.4	14.3	17.1	10	15	18.4	91.8	SAMN49815523	SRR34410482	SRR34410480
AH21E028	Escherichia coli	blood	2021-05-10	95	blaEC	0	r10.4.1	151.8	23273	9.5	14.5	17.6	10.1	15.2	18.7	71.2	SAMN49815524	SRR34410479	SRR34410478
AH21F008	Escherichia coli	blood	2021-06-03	95	blaEC	0	r10.4.1	172.1	19206	10.4	15.8	19	10.7	16.2	20.1	72.2	SAMN49815525	SRR34410477	SRR34410476
AH21F016	Escherichia coli	blood	2021-06-05	95	blaEC	1	r10.4.1	54.9	25409	10.4	15.7	18.9	10.7	16.2	20	68.4	SAMN49815526	SRR34410475	SRR34410474
AH21G053	Escherichia coli	blood	2021-07-21	95	blaEC	1	r10.4.1	290.6	23803	10.3	15.5	18.6	10.7	16.1	19.8	77.7	SAMN49815527	SRR34410473	SRR34410472
AH21H025	Escherichia coli	blood	2021-08-14	95	blaEC	1	r10.4.1	222.4	29898	10.2	15	17.4	10.6	16.2	20	148.2	SAMN49815528	SRR34410471	SRR34410469
AH21H052	Escherichia coli	blood	2021-08-23	131	NA	1	r10.4.1	41	30835	NA	NA	NA	NA	NA	17.6	161.7	SAMN49815529	SRR34410468	SRR34410467	Added for variant calling only
AH21I008	Escherichia coli	blood	2021-09-05	95	blaEC	1	r10.4.1	149	23430	9.5	14.6	17.8	10.2	15.3	18.9	66.5	SAMN49815530	SRR34410466	SRR34410465
ALF22C020	Klebsiella pneumoniae	respiratory	2022-03-02	605	blaSHV-11,blaSHV-12	2	r10.4.1	53.9	11300	9.2	12.8	15	9.7	14.2	17.5	72.2	SAMN49815531	SRR34410464	SRR34410463
CPO002	Enterobacter cloacae	wound	2019-02-13	93	blaACT-17,blaCTX-M-9,blaIMP-4,blaTEM-1,blaOXA-1,blaSHV-12	1	r10.4.1	58.8	15782	10.3	15.4	18.6	10.5	15.8	19.6	57.8	SAMN32721538	SRR23384780	SRR34410527
CPO004	Escherichia coli	gastrointestinal	2019-02-07	2520	blaEC,blaCTX-M-9,blaIMP-4,blaTEM-1,blaSHV-12,blaOXA-1	4	r9.4.1	581.4	6397	10.4	11.8	12.4	NA	NA	NA	136.2	SAMN32721457	SRR23384778	SRR34410528
CPO006	Enterobacter cloacae	respiratory	2019-02-05	190	blaACT-17,blaOXA-1,blaSHV-12,blaTEM-1,blaIMP-4	2	r9.4.1	182	30893	10.3	11.5	12.2	NA	NA	NA	140.5	SAMN32721495	SRR23384542	SRR23384706
CPO011	Enterobacter cloacae	respiratory	2019-02-02	93	blaACT-17,blaCTX-M-9,blaIMP-4,blaTEM-1,blaOXA-1,blaSHV-12	1	r9.4.1	97.5	37052	11.2	12.8	13.7	NA	NA	NA	31.184	SAMN32721494	SRR23384831	SRR23384704
CPO011	Enterobacter cloacae	respiratory	2019-02-02	93	blaACT-17,blaCTX-M-9,blaIMP-4,blaTEM-1,blaOXA-1,blaSHV-12	1	r10.4.1	191.3	23097	10.4	15.8	19.1	10.7	16.2	20	31.2	SAMN32721494	SRR23384831	SRR34436413
CPO013	Enterobacter cloacae	gastrointestinal	2019-02-01	190	blaACT-17,blaIMP-4,blaTEM-1,blaOXA-1,blaSHV-12	2	r10.4.1	144.7	21687	10.4	15.8	19.2	10.7	16.2	20.1	105.1	SAMN32721454	SRR23384823	SRR34436412
CPO017	Enterobacter cloacae	gastrointestinal	2019-01-30	93	blaACT-17,blaIMP-4,blaTEM-1,blaOXA-1,blaSHV-12,blaCTX-M-9	2	r9.4.1	119.8	29562	11.5	13.2	14.2	NA	NA	NA	70.481	SAMN17487902	SRR13501374	SRR13501348
CPO017	Enterobacter cloacae	gastrointestinal	2019-01-30	93	blaACT-17,blaIMP-4,blaTEM-1,blaOXA-1,blaSHV-12,blaCTX-M-9	2	r10.4.1	68	7863	9.1	12.6	14.6	9.7	14.3	17.6	70.5	SAMN17487902	SRR13501374	SRR34436408
CPO019	Enterobacter cloacae	urine	2019-01-25	190	blaACT-17,blaOXA-1,blaSHV-12,blaTEM-1,blaIMP-4	1	r10.4.1	401.2	26689	10.3	15.7	19	10.7	16.2	20	140.7	SAMN17487903	SRR13501363	SRR34436407
CPO020	Enterobacter cloacae	gastrointestinal	2019-01-24	134	blaACT-17,blaOXA-1,blaTEM-1,blaIMP-4,blaCTX-M-9,blaSHV-12	2	r9.4.1	55.3	28134	12	14	15	NA	NA	NA	167.5	SAMN32721452	SRR23384821	SRR23384702
CPO021	Klebsiella variicola subsp. variicola	gastrointestinal	2019-01-23	3206	blaLEN,blaTEM-1,blaIMP-4	3	r9.4.1	129.4	29584	10.4	11.6	12.3	NA	NA	NA	161.6	SAMN32721451	SRR23384810	SRR23384701
CPO023	Escherichia coli	gastrointestinal	2019-01-22	2144	blaEC,blaTEM-1,blaIMP-4,blaSHV-12	3	r9.4.1	109.2	34441	12.1	14.3	15.3	NA	NA	NA	148.9	SAMN32721449	SRR23384799	SRR23384700
CPO024	Enterobacter cloacae	gastrointestinal	2019-01-22	190	blaACT-17,blaIMP-4,blaTEM-1,blaOXA-1,blaSHV-12	1	r10.4.1	348.4	20703	10.4	15.8	19.1	10.7	16.2	20.1	121.8	SAMN32721448	SRR23384773	SRR34410529
CPO025	Enterobacter hormaechei	gastrointestinal	2019-01-22	190	blaACT-17,blaOXA-1,blaSHV-12,blaTEM-1,blaIMP-4	2	r10.4.1	69.8	8808	9.2	12.8	15	9.6	14.2	17.5	60.1	SAMN49815532	SRR34410462	SRR34410461
CPO029	Enterobacter cloacae	respiratory	2019-01-20	190	blaACT-17,blaTEM-1,blaIMP-4,blaOXA-1,blaSHV-12	2	r9.4.1	380.9	26202	11.5	13.2	14.2	NA	NA	NA	38.5	SAMN17487904	SRR13501352	SRR13501346
CPO040	Enterobacter cloacae	urine	2018-12-29	190	blaACT-17,blaTEM-1,blaIMP-4,blaOXA-1,blaSHV-12	1	r10.4.1	69.1	20271	10.3	15.5	18.7	10.5	15.9	19.6	93.9	SAMN17487905	SRR13501341	SRR34436406
CPO042	Enterobacter cloacae	gastrointestinal	2018-12-22	190	blaACT-17,blaIMP-4,blaTEM-1,blaOXA-1,blaSHV-12	2	r9.4.1	113.7	31078	11.4	13.2	14.2	NA	NA	NA	37.4	SAMN17487906	SRR13501394	SRR13501344
CPO046	Escherichia coli	gastrointestinal	2018-12-20	1312	blaEC,blaDHA-1,blaIMP-4,blaTEM-1	4	r9.4.1	48	38831	12.1	14.3	15.2	NA	NA	NA	113.8	SAMN32721446	SRR23384703	SRR23384665
CPO049	Enterobacter cloacae	respiratory	2018-12-18	93	blaACT-17,blaSHV-12,blaOXA-1,blaTEM-1,blaIMP-4,blaCTX-M-9	1	r9.4.1	89.7	30696	11.5	13.2	14.2	NA	NA	NA	41.6	SAMN17487908	SRR13501378	SRR13501342
CPO050	Enterobacter cloacae	gastrointestinal	2018-12-18	93	blaACT-17,blaCTX-M-9,blaIMP-4,blaTEM-1,blaOXA-1,blaSHV-12	1	r10.4.1	64	18517	10.3	15.4	18.6	10.6	15.9	19.7	113.6	SAMN32721445	SRR23384768	SRR34410530
CPO052	Enterobacter cloacae	wound	2018-12-12	93	blaACT-17,blaCTX-M-9,blaIMP-4,blaTEM-1,blaOXA-1,blaSHV-12	1	r10.4.1	96.4	18669	10.3	15.4	18.7	10.6	15.9	19.7	45.3	SAMN17487910	SRR13501376	SRR34436405
CPO053	Enterobacter cloacae	gastrointestinal	2018-12-10	114	blaACT-16,blaTEM-1,blaSHV-12,blaOXA-1,blaIMP-4	2	r9.4.1	146.1	39571	11.2	12.8	13.7	NA	NA	NA	144.3	SAMN32721444	SRR23384660	SRR23384664
CPO056	Enterobacter cloacae	gastrointestinal	2018-12-04	93	blaACT-17,blaCTX-M-9,blaIMP-4,blaTEM-1,blaOXA-1,blaSHV-12	1	r9.4.1	118.1	41029	11.2	12.8	13.8	NA	NA	NA	28.348	SAMN32721442	SRR23384822	SRR23384712
CPO056	Enterobacter cloacae	gastrointestinal	2018-12-04	93	blaACT-17,blaCTX-M-9,blaIMP-4,blaTEM-1,blaOXA-1,blaSHV-12	1	r10.4.1	100.9	20970	10.3	15.6	18.9	10.6	15.9	19.7	28.3	SAMN32721442	SRR23384822	SRR34436404
CPO058	Enterobacter cloacae	gastrointestinal	2018-10-29	190	blaACT-17,blaIMP-4,blaTEM-1,blaOXA-1,blaSHV-12	2	r9.4.1	61.2	28994	11.4	13.2	14.2	NA	NA	NA	56.5	SAMN17487912	SRR13501372	SRR13501401
CPO060	Enterobacter cloacae	gastrointestinal	2018-12-04	190	blaACT-17,blaTEM-1,blaIMP-4,blaOXA-1,blaSHV-12	2	r9.4.1	93.3	29383	11.4	13.2	14.2	NA	NA	NA	41.7	SAMN17487913	SRR13501371	SRR13501400
CPO062	Enterobacter cloacae	gastrointestinal	2018-11-15	190	blaACT-17,blaTEM-1,blaOXA-1,blaSHV-12,blaIMP-4	0	r9.4.1	94.1	27747	11.5	13.3	14.3	NA	NA	NA	55.82	SAMN17487914	SRR13501370	SRR13501399
CPO067	Enterobacter cloacae	urine	2018-10-28	114	blaACT-16,blaIMP-4,blaTEM-1,blaSHV-12,blaOXA-1	1	r9.4.1	131.7	41063	11.2	12.8	13.7	NA	NA	NA	190.7	SAMN32721577	SRR23384638	SRR23384662
CPO071	Klebsiella variicola subsp. variicola	gastrointestinal	2018-08-05	3081	blaLEN-16,blaIMP-4,blaTEM-1	5	r9.4.1	129.9	30231	12	14	15	NA	NA	NA	188.5	SAMN32721440	SRR23384627	SRR23384661
CPO074	Escherichia coli	wound	2018-06-19	176	blaEC,blaIMP-4,blaTEM-1	2	r9.4.1	78.8	33103	12	14.2	15.2	NA	NA	NA	19.8	SAMN32721535	SRR23384615	SRR23384659
CPO075	Klebsiella variicola subsp. variicola	wound	2018-06-13	347	blaLEN-9,blaTEM-1,blaCTX-M-15,blaOXA-1,blaIMP-4	4	r9.4.1	97.5	37867	11.2	12.6	13.6	NA	NA	NA	131.5	SAMN32721534	SRR23384604	SRR23384658
CPO079	Klebsiella pneumoniae	gastrointestinal	2018-05-26	27	blaSHV-40,blaIMP-4,blaTEM-1	3	r9.4.1	88.3	37758	12	14	15	NA	NA	NA	160.2	SAMN32721436	SRR23384582	SRR23384656
CPO081	Enterobacter cloacae	urine	2018-06-04	177	blaACT-17,blaIMP-4,blaSHV-12,blaTEM-1	3	r9.4.1	102.3	34895	12	14	15	NA	NA	NA	164.7	SAMN32721575	SRR23384571	SRR23384655
CPO089	Enterobacter cloacae	gastrointestinal	2018-02-26	93	blaACT-17,blaCTX-M-9,blaSHV-12,blaOXA-1,blaTEM-1,blaIMP-4	2	r10.4.1	152.2	22381	9.4	14.6	17.8	10.1	15.2	18.9	69.6	SAMN17487919	SRR13501365	SRR34436403
CPO093	Enterobacter cloacae	urine	2018-01-12	175	blaACT-74,blaTEM-1,blaIMP-4	4	r9.4.1	102.3	35723	12	14.1	15.1	NA	NA	NA	140.1	SAMN32721573	SRR23384516	SRR23384653
CPO098	Enterobacter cloacae	gastrointestinal	2017-11-20	93	blaCTX-M-9,blaIMP-4,blaTEM-1,blaOXA-1,blaSHV-12,blaACT-17	0	r9.4.1	94.5	35940	11.3	12.9	13.8	NA	NA	NA	167.7	SAMN32721435	SRR23384792	SRR23384652
CPO112	Klebsiella variicola subsp. variicola	urine	2017-01-25	2551	blaLEN-2,blaIMP-4,blaTEM-1	1	r9.4.1	115.3	31784	11.2	12.6	13.6	NA	NA	NA	52.7	SAMN32721570	SRR23384735	SRR23384643
CPO123	Enterobacter cloacae	urine	2016-10-16	114	blaACT-16,blaSHV-12,blaOXA-1,blaTEM-1,blaIMP-4	5	r9.4.1	93.1	31653	11.3	12.8	13.7	NA	NA	NA	151.9	SAMN32721569	SRR23384673	SRR23384640
CPO140	Klebsiella pneumoniae	other	2013-08-26	340	blaSHV-11,blaCTX-M-15,blaTEM-1,blaIMP-4,blaOXA-1	4	r9.4.1	41.1	8170	11	12.4	13.2	NA	NA	NA	57.5	SAMN32721401	SRR23384570	SRR23384633
CPO214	Enterobacter cloacae	blood	2019-03-19	93	blaACT-17,blaSHV-12,blaOXA-1,blaCTX-M-9,blaIMP-4,blaTEM-1	2	r10.4.1	189.4	20065	9.4	14.5	17.5	10.1	15.1	18.7	59.1	SAMN32721360	SRR23384869	SRR34410459
CPO216	Enterobacter cloacae	gastrointestinal	2019-03-20	190	blaACT-17,blaOXA-1,blaSHV-12,blaTEM-1	1	r10.4.1	65.2	18584	10.3	15.5	18.8	10.5	15.8	19.5	193.9	SAMN32721434	SRR23384868	SRR34410531
CPO218	Klebsiella pneumoniae	blood	2019-04-01	15	blaCTX-M-15,blaSHV-28,blaLAP-2,blaOXA,blaCTX-M-14,blaNDM-4,blaTEM-1	3	r10.4.1	76.4	16226	9.8	14.1	17	10	14.8	18.3	156.7	SAMN35004784	SRR24474960	SRR34436402
CPO221	Klebsiella pneumoniae	blood	2019-04-11	1905	blaSHV-27,blaIMP-4,blaTEM-1,blaOXA-1,blaSHV-110	3	r9.4.1	92.6	26762	11.9	13.9	14.9	NA	NA	NA	158.5	SAMN32721359	SRR23384543	SRR23384605
CPO224	Klebsiella pneumoniae	blood	2019-04-11	1905	blaSHV-27,blaTEM-1,blaIMP-4	2	r9.4.1	85.1	34803	11.2	12.7	13.6	NA	NA	NA	166.5	SAMN32721358	SRR23384541	SRR23384603
CPO229	Enterobacter cloacae	gastrointestinal	2019-05-09	93	blaACT-17,blaSHV-12,blaOXA-1,blaTEM-1,blaIMP-4,blaCTX-M-9	1	r10.4.1	150.8	20730	10.3	15.5	18.8	10.6	15.9	19.7	158.7	SAMN32721433	SRR23384866	SRR34410532
CPO235	Escherichia coli	gastrointestinal	2019-05-27	155	blaEC,blaIMP-4,blaTEM-1,blaSHV-12,blaOXA-1,blaCTX-M-9	2	r9.4.1	66	28580	12.1	14.2	15.3	NA	NA	NA	120.8	SAMN32721431	SRR23384852	SRR23384602
CPO239	Enterobacter cloacae	gastrointestinal	2019-06-03	24	blaACT-1,blaTEM-1,blaIMP-4	2	r9.4.1	74.8	27472	12	14	15.1	NA	NA	NA	197.2	SAMN32721430	SRR23384850	SRR23384601
CPO241	Enterobacter cloacae	gastrointestinal	2019-06-06	190	blaACT-17,blaTEM-1,blaIMP-4,blaOXA-1,blaSHV-12	1	r10.4.1	138.4	17272	10.4	15.7	19	10.6	16	19.7	165.5	SAMN32721428	SRR23384864	SRR34410533
CPO261	Klebsiella pneumoniae	gastrointestinal	2019-08-20	661	blaSHV-27,blaIMP-4,blaTEM-1,blaLAP-2	2	r9.4.1	61.8	23323	11.9	13.8	14.8	NA	NA	NA	191.8	SAMN32721422	SRR23384841	SRR23384592
CPO263	Escherichia coli	other	2019-10-21	176	blaEC,blaTEM-1,blaIMP-4,blaSHV-12,blaOXA-1	2	r9.4.1	64.8	31798	12.1	14.3	15.3	NA	NA	NA	145.7	SAMN32721479	SRR23384839	SRR23384590
CPO267	Enterobacter cloacae	urine	2019-11-21	93	blaACT-17,blaTEM-1,blaOXA-1,blaIMP-4,blaCTX-M-9	1	r10.4.1	123.5	17158	10.3	15.4	18.6	10.5	15.8	19.5	170.8	SAMN32721555	SRR23384855	SRR34410522
CPO272	Enterobacter cloacae	wound	2019-09-15	1065	blaACT-63,blaSHV-12,blaTEM-1,blaIMP-4	4	r9.4.1	79.5	25822	12	14	15	NA	NA	NA	176.6	SAMN32721518	SRR23384838	SRR23384589
CPO278	Enterobacter hormaechei	gastrointestinal	2019-11-12	93	blaACT-17,blaIMP-4,blaTEM-1,blaOXA-1,blaSHV-12,blaCTX-M-9	1	r10.4.1	125.1	21613	9.5	14.7	18	10.2	15.3	18.9	61.6	SAMN49815533	SRR23384854	SRR34410458
CPO285	Enterobacter cloacae	urine	2019-11-19	93	blaACT-17,blaOXA-1,blaSHV-12,blaCTX-M-9,blaIMP-4,blaTEM	1	r10.4.1	135	22300	9.5	14.7	17.9	10.2	15.3	18.9	163.6	SAMN32721554	SRR23384851	SRR34410523
CPO307	Klebsiella pneumoniae	gastrointestinal	2020-01-14	1	blaSHV-1,blaSHV-12,blaOXA-1,blaCTX-M-9,blaIMP-4,blaTEM-1	5	r9.4.1	72	27425	11.9	13.9	14.9	NA	NA	NA	292.3	SAMN49815534	SRR34410457	SRR34410456
CPO316	Enterobacter cloacae	gastrointestinal	2020-02-17	610	blaACT,blaCTX-M-9,blaNDM-1,blaTEM,blaOXA-1,blaSHV-12	1	r9.4.1	64.5	35444	12	14	15	NA	NA	NA	189.8	SAMN35004798	SRR24474944	SRR24474982
CPO320	Enterobacter cloacae	gastrointestinal	2020-02-23	93	blaACT-17,blaSHV-12,blaOXA-1,blaCTX-M-9,blaIMP-4,blaTEM-1	2	r9.4.1	80.2	7844	11.7	13.5	14.4	NA	NA	NA	236.4	SAMN32721414	SRR23384834	SRR23384585
CPO321	Klebsiella variicola subsp. variicola	gastrointestinal	2020-02-23	1582	blaTEM-1,blaIMP-4,blaNDM,ompK35_E132K,blaLEN-11,blaL1,blaACT-40,blaOXA,blaSHV	7	r9.4.1	118.4	5246	11.6	13.3	14.3	NA	NA	NA	171.3	SAMN32721413	SRR23384833	SRR23384584
CPO328	Klebsiella variicola subsp. variicola	respiratory	2020-03-10	1582	blaLEN-11,blaTEM-1,blaIMP-4	5	r9.4.1	48.7	9890	11.6	13.3	14.3	NA	NA	NA	115	SAMN32721474	SRR23384832	SRR23384583
CPO335	Enterobacter cloacae	gastrointestinal	2020-05-05	190	blaACT-17,blaTEM-1,blaIMP-4,blaOXA-1,blaSHV-12	1	r10.4.1	283	21008	10.4	15.7	19	10.7	16.2	20	33.3	SAMN32721411	SRR23384830	SRR34436401
CPO337	Enterobacter cloacae	urine	2020-04-22	93	blaACT-17,blaSHV-12,blaOXA-1,blaTEM-1,blaIMP-4,blaCTX-M-9	1	r9.4.1	108.4	8972	11.6	13.4	14.4	NA	NA	NA	184.9	SAMN32721552	SRR23384829	SRR23384580
CPO337	Enterobacter cloacae	urine	2020-04-22	93	blaACT-17,blaSHV-12,blaOXA-1,blaTEM-1,blaIMP-4,blaCTX-M-9	1	r10.4.1	218.8	20082	10.2	15.2	18.1	10.6	15.9	19.7	184.9	SAMN32721552	SRR23384829	SRR34436411
CPO353	Enterobacter cloacae	other	2020-05-30	190	blaACT-17,blaTEM-1,blaIMP-4,blaSHV-12	1	r10.4.1	95.5	20471	9.5	14.7	17.9	10.1	15.2	18.8	41.7	SAMN32721391	SRR23384745	SRR34410448
CPO354	Klebsiella pneumoniae	gastrointestinal	2020-05-24	17	blaSHV-11,blaACT-17,blaIMP-4,blaTEM-1,blaOXA-1,blaSHV-2A,blaNDM-7	1	r10.4.1	104.7	12130	9.5	13.2	15.2	10	14.8	18.2	74.4	SAMN35004813	SRR24474896	SRR34436410
CPO355	Escherichia coli	gastrointestinal	2020-05-27	38	blaEC,blaTEM-1,blaIMP-4	1	r9.4.1	225.4	3141	11.7	13.5	14.3	NA	NA	NA	182.1	SAMN32721410	SRR23384828	SRR23384579
CPO356	Klebsiella pneumoniae	gastrointestinal	2020-05-27	873	blaSHV-27,blaTEM-1,blaIMP-4	3	r9.4.1	80.8	15073	11.6	13.3	14.3	NA	NA	NA	188.5	SAMN32721409	SRR23384827	SRR23384578
CPO360	Enterobacter cloacae	gastrointestinal	2020-06-03	190	blaACT-17,blaOXA-1,blaSHV-12,blaTEM-1,blaIMP-4	2	r10.4.1	247.9	21094	10.4	15.8	19.1	10.7	16.2	20.1	45.4	SAMN32721408	SRR23384744	SRR34410535
CPO365	Enterobacter cloacae	gastrointestinal	2020-06-10	190	blaACT-17,blaSHV-12,blaOXA-1,blaTEM-1,blaIMP-4	2	r10.4.1	384.8	19518	10.4	15.8	19.1	10.7	16.2	20.1	199	SAMN32721407	SRR23384742	SRR34410546
CPO367	Enterobacter cloacae	urine	2020-06-15	190	blaACT-17,blaTEM-1,blaIMP-4,blaOXA-1,blaSHV-12	1	r10.4.1	170.4	17907	10.4	15.8	19.1	10.7	16.2	20.1	153.3	SAMN32721551	SRR23384741	SRR34410524
CPO386	Enterobacter cloacae	gastrointestinal	2020-06-29	190	blaACT-17,blaIMP-4,blaTEM-1,blaSHV-12,blaOXA-1	1	r9.4.1	160.3	38906	11	12.7	13.6	NA	NA	NA	212.9	SAMN32721402	SRR23384553	SRR23384707
CPO388	Enterobacter asburiae	gastrointestinal	2020-07-01	709	blaIMI-1,blaACT-93	0	r10.4.1	67.6	6359	9.1	12.2	13.9	9.8	14.3	17.6	108.3	SAMN49815535	SRR34410455	SRR34410454
CPO400	Enterobacter cloacae	urine	2017-03-16	114	blaACT-16,blaIMP-4	1	r9.4.1	169.6	37539	10.9	12.6	13.5	NA	NA	NA	210.1	SAMN32721550	SRR23384732	SRR34410526
CPO413	Enterobacter hormaechei	urine	2020-07-07	190	blaACT-17,blaSHV-12,blaOXA-1,blaTEM-1	3	r9.4.1	165.6	37259	11	12.7	13.6	NA	NA	NA	189.5	SAMN49815536	SRR34410453	SRR34410452
CPO447	Enterobacter cloacae	gastrointestinal	2021-01-29	1015	blaACT-40,blaTEM-1,blaOXA-1,blaSHV-12,blaOXA-10,blaNDM-1	2	r10.4.1	118.2	11115	9.5	13.5	16.1	9.9	14.5	17.9	144.4	SAMN35004835	SRR24474871	SRR34436409
CPO463	Klebsiella pneumoniae	respiratory	2004-02-14	34	blaSHV-26,blaIMP-4,blaTEM-1	3	r9.4.1	70.4	33095	11	12.6	13.5	NA	NA	NA	104.5	SAMN32721470	SRR23384812	SRR23384529
CPO471	Klebsiella quasipneumoniae subsp. quasipneumoniae	urine	2004-05-21	6832	blaOKP-A-8,blaIMP-4,blaTEM-1	2	r9.4.1	101.5	37813	10.8	12.4	13.3	NA	NA	NA	180.8	SAMN32721545	SRR23384809	SRR23384526
CPO477	Klebsiella pneumoniae	urine	2004-07-06	1109	blaSHV-61,blaIMP-4,blaTEM-1	2	r9.4.1	71.5	36494	11	12.6	13.5	NA	NA	NA	122.3	SAMN32721544	SRR23384806	SRR23384523
CPO478	Escherichia coli	urine	2004-07-13	131	blaEC,blaIMP-4,blaTEM-1	3	r9.4.1	97.9	33933	11	12.8	13.6	NA	NA	NA	143.6	SAMN32721543	SRR23384805	SRR23384522
CPO496	Klebsiella pneumoniae	other	2004-11-05	4379	blaSHV-36,blaTEM-1,blaSHV-12,blaIMP-4	4	r9.4.1	70.9	35518	11	12.6	13.5	NA	NA	NA	124.8	SAMN32721347	SRR23384797	SRR23384514
CPO504	Klebsiella pneumoniae	blood	2004-12-15	7424	blaSHV,blaIMP-4,blaTEM-1,blaOXA-1	2	r9.4.1	47.9	35578	10.9	12.5	13.5	NA	NA	NA	131.8	SAMN32721346	SRR23384796	SRR23384513
CPO513	Escherichia coli	other	2005-03-04	1231	blaEC,blaIMP-4,blaTEM-1	1	r9.4.1	105.3	35305	11	12.8	13.7	NA	NA	NA	132.3	SAMN32721381	SRR23384794	SRR23384511
CPO526	Escherichia coli	urine	2005-06-23	12	blaEC,blaTEM-1,blaIMP-4	2	r9.4.1	75.3	41115	10.9	12.7	13.5	NA	NA	NA	134.3	SAMN32721542	SRR23384727	SRR23384885
CPO537	Klebsiella pneumoniae	respiratory	2005-12-13	1451	blaSHV-1,blaIMP-4,blaTEM-1	3	r9.4.1	76	34415	10.9	12.5	13.4	NA	NA	NA	140.8	SAMN32721463	SRR23384724	SRR23384791
CPO542	Enterobacter cloacae	respiratory	2006-04-30	114	blaACT-16,blaOXA-1,blaSHV-12,blaTEM-1,blaIMP-4	1	r9.4.1	105.8	40362	11	12.6	13.4	NA	NA	NA	162.4	SAMN32721461	SRR23384722	SRR23384789
CPO547	Escherichia coli	blood	2006-06-25	95	blaEC,blaIMP-4,blaTEM-1	3	r9.4.1	82.3	38239	11.1	12.7	13.5	NA	NA	NA	91.3	SAMN32721344	SRR23384718	SRR23384785
CPO552	Enterobacter cloacae	wound	2006-12-28	114	blaACT-16,blaTEM-1,blaSHV-12,blaOXA-1,blaIMP-4	1	r9.4.1	124.3	40041	11	12.5	13.3	NA	NA	NA	111.4	SAMN32721509	SRR23384717	SRR23384784
ECAMP047	Escherichia coli	other	2019-11-24	73	blaEC-5,ampC_C-11T,ampC_T-32A	0	r10.4.1	101.6	12809	9.3	13.2	15.5	9.7	14.2	17.3	72.3	SAMN49815537	SRR34410451	SRR34410450
ECamp083	Escherichia coli	urine	2020-12-10	963	blaEC,blaCMY-2	2	r10.4.1	47.2	16090	9.9	14	16.4	10.2	15.1	18.4	51.7	SAMN49815538	SRR34410449	SRR34410447
ECamp52	Escherichia coli	respiratory	2019-12-24	88	ampC_C-42T,blaEC,blaTEM-1	3	r10.4.1	63.1	18976	9.7	13.9	16.4	10	14.9	18.2	85.7	SAMN49815539	SRR34410446	SRR34410445
ECE107	Escherichia coli	missing	2019-07-30	393	blaEC,blaCTX-M-15	1	r10.4.1	59.4	16372	10.1	14.3	16.9	10.2	15.1	18.6	69.9	SAMN49834648	TBD	TBD
ECE170	Escherichia coli	missing	2019-09-28	127	blaEC,blaTEM-1,blaCTX-M-15	2	r10.4.1	80	24572	10.2	14.5	17.3	10.3	15.3	18.7	56.2	SAMN49834649	TBD	TBD
ECE204	Escherichia coli	other	2019-11-29	405	blaEC	0	r10.4.1	53.3	19506	10.1	14.4	17	10.3	15.2	18.6	40	SAMN49815540	SRR34410444	SRR34410443
ECE218	Escherichia coli	urine	2019-12-09	162	blaEC,blaCTX-M-15,blaTEM-1	3	r10.4.1	65.1	17230	10.1	14.4	16.9	10.2	15.2	18.6	75.8	SAMN49815541	SRR34410442	SRR34410441
ECE228	Escherichia coli	respiratory	2019-12-17	162	blaEC,blaCTX-M-15,blaTEM-1	3	r10.4.1	50.2	21850	10.1	14.4	17.1	10.3	15.2	18.7	65.5	SAMN49815542	SRR34410440	SRR34410439
ECE313	Escherichia coli	other	2020-04-01	1722	blaEC,blaCTX-M-27	1	r10.4.1	55.9	22655	9.9	14.2	16.7	10.2	15.2	18.8	75.9	SAMN49815543	SRR34410438	SRR34410545
INF022	Klebsiella variicola subsp. variicola	urine	2013-04-24	3060	blaSHV-40	2	r9.4.1	73.2	32282	10.5	11.4	12.1	NA	NA	NA	122.9	SAMEA3356968	ERR1023755	TBD
INF032	Klebsiella pneumoniae	urine	2013-05-01	200	blaSHV-1	0	r9.4.1	285.9	22487	10.4	11.3	12	NA	NA	NA	136.4	SAMEA3356991	ERR1023765	TBD
INF042	Klebsiella pneumoniae	urine	2013-05-08	37	blaSHV-11	2	r9.4.1	295.9	24111	10.2	11.4	12.2	NA	NA	NA	133.5	SAMEA3357010	ERR1023775	TBD
INF058	Klebsiella variicola subsp. variicola	urine	2013-05-15	3076	blaLEN-27,blaTEM-1,blaSHV-12	1	r9.4.1	49.5	23006	11.2	12.7	13.5	NA	NA	NA	150.4	SAMEA3357041	ERR1023791	TBD
INF070	Klebsiella pneumoniae	urine	2013-05-28	323	blaSHV-1,blaTEM-1,blaCTX-M-15	1	r10.4.1	159.7	16410	9.9	14	16.4	10.1	14.8	18	153.2	SAMEA3357063	ERR1008629	TBD
INF093	Klebsiella pneumoniae	wound	2013-06-21	323	NA	1	r10.4.1	43.5	31373	NA	NA	NA	NA	NA	15.6	116.1	SAMEA3357109	ERR1008652	TBD	Added for variant calling only
INF111	Klebsiella pneumoniae	urine	2013-07-06	323	NA	2	r10.4.1	45.1	34347	NA	NA	NA	NA	NA	16.3	135.4	SAMEA3356987	ERR1008670	TBD	Added for variant calling only
INF115	Klebsiella pneumoniae	respiratory	2013-07-11	323	blaSHV-1,blaTEM-1,blaCTX-M-15,blaOXA-1	1	r10.4.1	49	26007	10	14.1	16.3	10.2	15.1	18.4	125.945	SAMEA3356995	ERR1008674	TBD
INF119	Klebsiella pneumoniae	urine	2013-07-17	17	blaSHV-11	1	r9.4.1	50.8	11591	12.3	14.2	15.3	NA	NA	NA	152.9	SAMEA3357003	ERR1008678	TBD
INF134	Klebsiella pneumoniae	blood	2013-08-04	20	blaSHV-187	0	r9.4.1	44.5	24538	11.3	12.9	13.7	NA	NA	NA	138.1	SAMEA3357035	ERR1008693	TBD
INF151	Klebsiella pneumoniae	respiratory	2013-08-20	93	blaSHV-11	5	r9.4.1	155.7	14140	8.8	10.4	11.6	NA	NA	NA	145.1	SAMEA3357066	ERR1008708	TBD
INF156	Klebsiella pneumoniae	blood	2013-08-26	661	blaSHV-27	1	r9.4.1	64.8	27142	11	12.3	13.2	NA	NA	NA	138	SAMEA3357075	ERR1023799	TBD
INF157	Klebsiella pneumoniae	blood	2013-08-26	340	blaCTX-M-15,blaSHV-11,blaIMP-4,blaTEM-1,blaOXA-1	4	r9.4.1	65.4	13120	9.8	11.6	12.5	NA	NA	NA	138.3	SAMEA3357077	ERR1023800	TBD
INF161	Klebsiella pneumoniae	urine	2013-08-29	661	blaSHV-27	1	r9.4.1	140.8	24779	12.3	14.3	15.4	NA	NA	NA	130.3	SAMEA3357086	ERR1023804	TBD
INF208	Klebsiella variicola subsp. variicola	respiratory	2013-10-13	925	blaLEN-2	0	r9.4.1	69.1	25100	10.6	11.5	12.2	NA	NA	NA	130.2	SAMEA3357147	ERR1023845	TBD
INF213	Klebsiella pneumoniae	urine	2013-10-28	323	blaSHV-1,blaTEM-1,blaCTX-M-15,blaOXA-1	1	r10.4.1	47.4	23427	10.2	15.3	18.3	10.6	15.8	19.5	106.964	SAMEA3357154	ERR1023850	TBD
INF215	Klebsiella pneumoniae	urine	2013-10-27	20	blaSHV-1	2	r9.4.1	108.2	15696	10.2	11.6	12.4	NA	NA	NA	131	SAMEA3357158	ERR1023852	TBD
INF223	Klebsiella pneumoniae	urine	2013-11-08	3072	blaSHV-1,blaTEM-1,blaCTX-M-3	2	r9.4.1	59.8	12277	12.3	14.2	15.3	NA	NA	NA	129.3	SAMEA3357174	ERR1023860	TBD
INF232	Klebsiella variicola subsp. variicola	urine	2013-11-17	681	blaLEN-2	0	r9.4.1	61	16021	9.8	11.7	12.6	NA	NA	NA	127.2	SAMEA3357194	ERR1023867	TBD
INF246	Klebsiella pneumoniae	urine	2013-11-26	29	blaSHV-187,blaTEM-1,blaCTX-M-15,blaOXA-1	1	r10.4.1	123.5	23011	10.3	15.6	18.8	10.7	16.1	20	151.5	SAMEA3357217	ERR1035991	TBD
INF249	Klebsiella pneumoniae	urine	2013-12-01	29	blaSHV-187,blaOXA-1,blaCTX-M-15,blaTEM-1	0	r10.4.1	142.3	21297	10.3	15.4	18.5	10.7	16.1	19.9	157	SAMEA3357223	ERR1008714	TBD
INF249	Klebsiella pneumoniae	urine	2013-12-01	29	blaSHV-187,blaOXA-1,blaCTX-M-15,blaTEM-1	1	r9.4.1	63.7	21380	10.6	11.8	12.7	NA	NA	NA	157	SAMEA3357223	ERR1008714	TBD
INF250	Klebsiella pneumoniae	urine	2013-12-02	29	blaSHV-187,blaOXA-1,blaCTX-M-15,blaTEM-1	1	r10.4.1	117.4	21843	10.3	15.5	18.6	10.7	16.1	19.9	158.1	SAMEA3357225	ERR1008715	TBD
INF250	Klebsiella pneumoniae	urine	2013-12-02	29	blaSHV-187,blaOXA-1,blaCTX-M-15,blaTEM-1	6	r9.4.1	97.6	11360	11.3	12.5	13.3	NA	NA	NA	158.1	SAMEA3357225	ERR1008715	TBD
INF277	Klebsiella pneumoniae	respiratory	2014-01-13	323	NA	2	r10.4.1	45.4	32596	NA	NA	NA	NA	NA	19.2	200	SAMN06112222	SRR5082454	SRR34410548	Added for variant calling only
INF281	Klebsiella pneumoniae	wound	2014-01-16	231	blaCTX-M-15,blaSHV-1,blaOXA-48,blaVEB-1,blaOXA-10,blaTEM-1	6	r9.4.1	151.5	19387	11.2	12.5	13.2	NA	NA	NA	152.7	SAMEA3357277	ERR1008739	TBD
INF289	Klebsiella pneumoniae	urine	2014-01-21	29	blaSHV-187,blaTEM-1,blaCTX-M-15,blaOXA-1	1	r10.4.1	46.8	22640	10.2	15.1	17.9	10.6	16	19.7	138.1	SAMEA3357292	ERR1008747	TBD
INF291	Klebsiella quasipneumoniae subsp. similipneumoniae	other	2014-01-24	3092	blaOKP-B	1	r9.4.1	54.4	22116	10.5	11.5	12.2	NA	NA	NA	105	SAMEA3357296	ERR1008749	TBD
INF298	Klebsiella pneumoniae	wound	2014-01-05	231	blaSHV-1,blaCTX-M-15,blaTEM-1,blaOXA-10,blaVEB-1,blaOXA-48	6	r9.4.1	167.1	24188	11.2	12.6	13.2	NA	NA	NA	194.4	SAMN06112224	SRR5082469	TBD
INF299	Klebsiella pneumoniae	other	2014-02-03	231	blaSHV-1,blaCTX-M-15,blaTEM-1,blaOXA-10,blaVEB-1,blaOXA-48	7	r9.4.1	166	24875	11.2	12.6	13.3	NA	NA	NA	124.3	SAMEA3357155	ERR1008755	TBD
INF300	Klebsiella pneumoniae	urine	2014-02-01	17	blaSHV-11,blaLAP-2,blaCTX-M-14	3	r9.4.1	41	16527	11.2	12.7	13.4	NA	NA	NA	108.9	SAMEA3357157	ERR1008756	TBD
INF302	Klebsiella pneumoniae	respiratory	2014-02-04	323	blaSHV-1,blaTEM-1,blaCTX-M-15,blaOXA-1	1	r9.4.1	136.5	19934	11.3	12.5	13.2	NA	NA	NA	157.8	SAMEA3357161	ERR1008758	TBD
INF313	Klebsiella pneumoniae	urine	2014-02-17	29	blaSHV-187,blaOXA-1,blaCTX-M-15,blaTEM-1	1	r10.4.1	50.6	20908	9.9	13.9	16.2	10.1	14.8	18.1	125.309	SAMEA3357177	ERR1008766	TBD
INF314	Klebsiella pneumoniae	urine	2014-02-14	29	NA	1	r10.4.1	48.5	24327	NA	NA	NA	NA	NA	16.2	124.8	SAMEA3357179	ERR1008767	TBD	Added for variant calling only
INF322	Klebsiella pneumoniae	urine	2014-02-17	29	blaSHV-187,blaOXA-1,blaCTX-M-15,blaTEM-1	3	r10.4.1	95.1	14261	9.7	13.6	15.7	10.1	14.8	18.1	128.5	SAMEA3357193	ERR1008775	TBD
INF322	Klebsiella pneumoniae	urine	2014-02-17	29	blaSHV-187,blaOXA-1,blaCTX-M-15,blaTEM-1	2	r9.4.1	103.8	23973	10.4	11.6	12.5	NA	NA	NA	128.5	SAMEA3357193	ERR1008775	TBD
INF329	Klebsiella pneumoniae	urine	2014-03-04	323	blaSHV-1,blaCTX-M-15,blaTEM-1	1	r10.4.1	84	31146	10	14.4	16.9	10.3	15.2	18.6	129.6	SAMEA3357208	ERR1008781	TBD
INF329	Klebsiella pneumoniae	urine	2014-03-04	323	blaSHV-1,blaCTX-M-15,blaTEM-1	1	r9.4.1	147.6	42584	12	13.9	14.9	NA	NA	NA	129.6	SAMEA3357208	ERR1008781	TBD
INF336	Klebsiella variicola subsp. variicola	other	2014-03-13	3095	blaLEN-11	2	r9.4.1	90.8	32226	10.5	11.4	12	NA	NA	NA	109.3	SAMEA3357218	ERR1008786	TBD
INF344	Klebsiella pneumoniae	urine	2014-03-17	491	blaSHV-224,blaCTX-M-15,blaTEM-1	1	r9.4.1	56.4	25684	11.3	12.6	13.3	NA	NA	NA	130	SAMEA3357233	ERR1008791	TBD
INF345	Klebsiella variicola subsp. variicola	wound	2014-03-19	347	blaLEN-9,blaOXA-1,blaCTX-M-15,blaTEM-1	3	r9.4.1	186.3	15285	11.3	12.5	13.2	NA	NA	NA	140	SAMEA3357235	ERR1008792	TBD
INF354	Klebsiella pneumoniae	urine	2014-03-31	29	blaSHV-187,blaOXA-1,blaCTX-M-15,blaTEM-1	1	r10.4.1	62	17238	10.1	14.6	17.4	10.2	15.2	18.7	144.764	SAMEA3357254	ERR1015287	TBD
INF355	Klebsiella pneumoniae	wound	2014-03-31	491	blaSHV-224,blaCTX-M-15,blaTEM-1	2	r9.4.1	58.1	24742	12	13.8	14.8	NA	NA	NA	127.6	SAMEA3357256	ERR1015288	TBD
KPE040	Klebsiella variicola subsp. variicola	missing	2019-10-20	347	blaLEN-9,blaTEM-1,blaCTX-M-15,blaOXA-1	3	r10.4.1	49.5	10201	9.7	13.6	16	10	14.7	18.1	116.5	SAMN49815544	SRR34410544	SRR34410543
KPE043	Klebsiella quasipneumoniae subsp. similipneumoniae	missing	2019-11-20	138	blaOKP-B-2	2	r10.4.1	58.7	28000	9.8	14.1	16.9	10.1	14.9	18.4	91.5	SAMN49815545	SRR34410542	SRR34410541
KPE072	Klebsiella variicola subsp. variicola	urine	2020-03-08	347	blaLEN-9,blaTEM-1,blaCTX-M-15,blaOXA-1	4	r10.4.1	49.9	17208	9.8	13.4	15.5	10.1	14.8	18	67.2	SAMN49815546	SRR32769304	SRR34410539
KPE107	Klebsiella pneumoniae	other	2021-04-19	147	blaSHV-11,blaTEM-1,blaCTX-M-15	2	r10.4.1	82.1	14681	9.8	13.7	15.9	10.1	15.2	18.9	48.9	SAMN49815547	SRR34410538	SRR34410537
KPE111	Klebsiella pneumoniae	blood	2021-05-14	37	blaSHV-11	1	r10.4.1	78.7	19364	10.1	14.4	17.3	10.2	15	18.5	79.5	SAMN49815548	SRR34410536	SRR34410534
KPN049	Klebsiella pneumoniae	urine	2017-04-05	323	blaSHV-1,blaTEM-1,blaCTX-M-15	3	r10.4.1	79.3	27294	10.2	15.2	18.1	10.6	15.8	19.4	181.818	SAMN16685803	SRR12998341	SRR34410514
KPN114	Klebsiella pneumoniae	urine	2017-05-18	29	blaSHV-187,blaTEM-1,blaCTX-M-15,blaOXA-1	1	r10.4.1	207.2	23654	10.3	15.6	18.9	10.7	16.1	20	81.3	SAMN16685806	SRR12998318	SRR34410503
KPN265	Klebsiella pneumoniae	blood	2017-09-01	29	blaSHV-187,blaCTX-M-15,blaTEM-1	1	r10.4.1	87.2	26681	10.1	14.7	17.3	10.4	15.4	19	139.945	SAMN16685807	SRR12998307	SRR34410492
KPN273	Klebsiella pneumoniae	urine	2017-09-07	323	blaSHV-1,blaCTX-M-15,blaTEM-1	2	r10.4.1	59.1	23066	10.1	14.4	16.8	10.3	15.1	18.5	96.1091	SAMN16685808	SRR12998296	SRR34410481
KPN379	Klebsiella pneumoniae	urine	2017-11-13	323	blaSHV-1,blaTEM-1,blaCTX-M-15,blaOXA-1	3	r10.4.1	282.9	15925	10	14.3	17	10.2	15	18.3	41.3455	SAMN16685810	SRR12998288	SRR34410470
KSB1_10A	Klebsiella pneumoniae	respiratory	2013-05-08	23	blaSHV-11	1	r9.4.1	206.4	16965	10.6	11.6	12.3	NA	NA	NA	150.9	SAMEA3357291	ERR1015301	TBD
KSB1_10J	Klebsiella pneumoniae	gastrointestinal	2014-02-11	323	blaSHV-1,blaTEM-1,blaCTX-M-15	2	r10.4.1	277	18027	10.1	15	18	10.4	15.4	18.8	133.1	SAMEA3357381	ERR1023674	TBD
KSB1_4E	Klebsiella pneumoniae	gastrointestinal	2013-09-10	323	blaSHV-1,blaOXA-1,blaCTX-M-15,blaTEM-1	2	r9.4.1	230.8	25679	10.4	11.3	12	NA	NA	NA	140.8	SAMEA3357325	ERR1023628	TBD
KSB1_6G	Klebsiella pneumoniae	respiratory	2013-12-31	37	blaSHV-11	2	r9.4.1	67.9	14322	9.9	11.7	12.7	NA	NA	NA	147.7	SAMEA3357345	ERR1023648	TBD
KSB1_7E	Klebsiella pneumoniae	gastrointestinal	2013-09-17	323	blaSHV-1	1	r9.4.1	290.1	27641	10.5	11.5	12.1	NA	NA	NA	150.3	SAMEA3357328	ERR1023631	TBD
KSB1_7G	Klebsiella pneumoniae	respiratory	2013-12-31	37	blaSHV-11	2	r9.4.1	398.2	20650	10.2	11.3	12.1	NA	NA	NA	146.6	SAMEA3357346	ERR1023649	TBD
KSB1_7J	Klebsiella pneumoniae	gastrointestinal	2014-02-04	37	blaSHV-11	0	r9.4.1	112	25167	10.3	11.5	12.3	NA	NA	NA	125.8	SAMEA3357374	ERR1023671	TBD
KSB1_8J	Klebsiella variicola subsp. variicola	respiratory	2014-02-04	601	blaLEN	1	r9.4.1	349	16799	10.6	11.6	12.3	NA	NA	NA	127.7	SAMEA3357376	ERR1023672	TBD
KSB1_9A	Klebsiella pneumoniae	respiratory	2013-05-08	2999	blaSHV	3	r9.4.1	169.6	24540	10.2	11.3	12.1	NA	NA	NA	121	SAMN07211281	SRR5665581	TBD
KSB1_9E	Klebsiella pneumoniae	respiratory	2013-09-19	359	blaSHV-1	2	r9.4.1	74.8	30330	8	10.2	11.7	NA	NA	NA	158.6	SAMEA3357330	ERR1023633	TBD
KSB1_9J	Klebsiella pneumoniae	gastrointestinal	2014-02-04	17	blaSHV-11	3	r9.4.1	125.6	17458	8	9.9	11.2	NA	NA	NA	118.7	SAMEA3357378	ERR1023673	TBD
KSB2_1B	Klebsiella pneumoniae	gastrointestinal	2014-02-25	323	blaSHV-1,blaTEM-1,blaCTX-M-15	4	r9.4.1	113.7	21732	10.2	11.4	12.2	NA	NA	NA	131.5	SAMEA3357405	ERR1023685	TBD
KSB2_1C	Klebsiella pneumoniae	gastrointestinal	2014-03-17	20	blaSHV-187	1	r9.4.1	130.3	18352	8.2	9.9	11.3	NA	NA	NA	136.1	SAMEA3357421	ERR1023693	TBD
KSB2_3A	Klebsiella variicola subsp. variicola	gastrointestinal	2014-02-17	386	blaLEN-16	2	r9.4.1	58.4	24741	7.6	10	11.6	NA	NA	NA	133.6	SAMEA3357388	ERR1023677	TBD
MINF_1D	Escherichia coli	respiratory	2014-02-15	141	blaEC,blaCTX-M-15	3	r9.4.1	241.1	11550	11	12.1	12.8	NA	NA	NA	132.78	SAMEA3357523	ERR1015416	TBD
MINF_8D	Escherichia coli	urine	2014-03-02	10	blaEC,blaCTX-M-15	5	r9.4.1	114.6	14087	11	12.1	12.7	NA	NA	NA	125.38	SAMEA3357527	ERR1015419	TBD
MINF_9A	Escherichia coli	blood	2014-01-24	648	blaEC,blaCTX-M-27	0	r9.4.1	357.5	22469	12.5	14.7	15.8	NA	NA	NA	132.966	SAMEA3357504	ERR1015399	TBD
MSB1_1A	Escherichia coli	gastrointestinal	2013-12-22	617	blaEC,blaCTX-M-15,blaTEM-1,blaOXA-1	2	r9.4.1	200.6	12296	11	12.1	12.7	NA	NA	NA	125.664	SAMEA3357452	ERR1023706	TBD
MSB1_3B	Escherichia coli	gastrointestinal	2014-01-10	38	blaEC,blaTEM-1,blaCTX-M-27,blaOXA-48	3	r9.4.1	221	13523	10.9	12.1	12.7	NA	NA	NA	139.472	SAMEA3357475	ERR1023714	TBD
MSB1_3I	Escherichia coli	gastrointestinal	2014-03-14	617	blaEC,blaOXA-1,blaCTX-M-15	4	r9.4.1	159.4	14021	11.7	13.5	14.4	NA	NA	NA	132.13	SAMEA3357479	ERR1015375	TBD
MSB1_4E	Escherichia coli	gastrointestinal	2014-02-03	131	blaEC,blaCTX-M-27	1	r9.4.1	70.6	24227	12.5	14.6	15.8	NA	NA	NA	169	SAMEA3357417	ERR1015350	TBD
MSB1_4I	Escherichia coli	gastrointestinal	2014-03-15	59	blaEC,blaCTX-M-14	1	r9.4.1	57	30395	12.6	14.8	15.7	NA	NA	NA	131.33	SAMEA3357480	ERR1015376	TBD
MSB1_6B	Escherichia coli	gastrointestinal	2014-01-07	131	blaEC,blaTEMp_C32T,blaTEM-1	1	r10.4.1	177.4	12432	9.5	12.8	14.4	9.8	14.3	17.2	173.5	SAMEA3357365	ERR1015324	TBD
MSB1_6C	Escherichia coli	gastrointestinal	2013-12-27	38	blaCTX-M-14,blaEC	2	r9.4.1	48.9	21485	12.5	14.6	15.7	NA	NA	NA	169.69	SAMEA3357384	ERR1015333	TBD
MSB1_6J	Escherichia coli	gastrointestinal	2014-03-19	10	blaTEM-1,blaEC,blaCTX-M-15	2	r9.4.1	216.6	15192	11.8	13.6	14.6	NA	NA	NA	125.722	SAMEA3357492	ERR1015387	TBD
MSB1_7A	Escherichia coli	gastrointestinal	2014-01-06	38	blaEC,blaTEM-1,blaCTX-M-27	2	r9.4.1	250.7	14447	11	12.2	12.8	NA	NA	NA	119.65	SAMEA3357463	ERR1023710	TBD
MSB1_8B	Escherichia coli	gastrointestinal	2014-01-09	648	blaCTX-M-15,blaEC	2	r9.4.1	125.8	14356	11	12.1	12.8	NA	NA	NA	156.136	SAMEA3357369	ERR1015326	TBD
MSB1_8G	Escherichia coli	gastrointestinal	2014-02-25	617	blaCTX-M-15,blaEC,blaTEM-1	1	r9.4.1	258.3	15699	11.8	13.6	14.5	NA	NA	NA	130.854	SAMEA3357457	ERR1015365	TBD
MSB1_9D	Escherichia coli	gastrointestinal	2014-01-24	176	blaEC,blaCTX-M-62	2	r9.4.1	80.4	21711	12.1	14.1	15.2	NA	NA	NA	150.498	SAMEA3357407	ERR1015345	TBD
MSB1_9I	Escherichia coli	gastrointestinal	2014-03-24	10	blaEC,blaTEM,blaCTX-M-15	2	r9.4.1	167.2	16026	11.8	13.7	14.7	NA	NA	NA	127.892	SAMEA3357485	ERR1015380	TBD
MSB2_1A	Escherichia coli	gastrointestinal	2014-04-05	1193	blaEC-5,blaTEM-1	2	r9.4.1	338	13626	10.6	11.7	12.4	NA	NA	NA	128.98	SAMEA3357497	ERR1015392	TBD

### Sheet: S2
Number of MLST loci correct using polished assemblies of different sequencing chemistries and basecalling models (max depth available per isolate).
Species	Basecaller	Pore	Model	2	3	4	5	6	7	Total	Percentage
E. cloacae complex	Dorado	R10	Fast	0	0	0	4	17	6	27	22.2
E. cloacae complex	Guppy	R9	Fast	0	1	1	8	6	10	26	38.5
E. cloacae complex	Guppy	R10	Fast	0	0	0	0	0	25	25	100
E. coli	Dorado	R10	Fast	3	11	6	8	3	2	33	6.1
E. coli	Guppy	R9	Fast	0	0	0	2	4	21	27	77.8
E. coli	Guppy	R10	Fast	0	0	0	0	2	31	33	93.9
K. pneumoniae species complex	Dorado	R10	Fast	0	0	2	8	7	8	25	32
K. pneumoniae species complex	Guppy	R9	Fast	1	4	13	18	19	3	58	5.2
K. pneumoniae species complex	Guppy	R10	Fast	0	3	1	11	8	0	23	0
E. cloacae complex	Dorado	R10	HAC	0	0	0	0	0	27	27	100
E. cloacae complex	Guppy	R9	HAC	0	0	0	0	1	25	26	96.2
E. cloacae complex	Guppy	R10	HAC	0	0	0	0	0	25	25	100
E. coli	Dorado	R10	HAC	0	0	0	0	0	33	33	100
E. coli	Guppy	R9	HAC	0	0	0	0	1	26	27	96.3
E. coli	Guppy	R10	HAC	0	0	0	0	3	30	33	90.9
K. pneumoniae species complex	Dorado	R10	HAC	0	0	0	0	0	25	25	100
K. pneumoniae species complex	Guppy	R9	HAC	0	0	1	2	5	50	58	86.2
K. pneumoniae species complex	Guppy	R10	HAC	0	0	0	0	1	22	23	95.7
E. cloacae complex	Dorado	R10	SUP	0	0	0	0	0	27	27	100
E. cloacae complex	Guppy	R9	SUP	0	0	0	0	0	26	26	100
E. cloacae complex	Guppy	R10	SUP	0	0	0	0	0	25	25	100
E. coli	Dorado	R10	SUP	0	0	0	0	0	33	33	100
E. coli	Guppy	R9	SUP	0	0	0	0	0	27	27	100
E. coli	Guppy	R10	SUP	0	0	0	0	0	33	33	100
K. pneumoniae species complex	Dorado	R10	SUP	0	0	0	0	0	25	25	100
K. pneumoniae species complex	Guppy	R9	SUP	0	0	1	1	2	54	58	93.1
K. pneumoniae species complex	Guppy	R10	SUP	0	0	0	0	1	22	23	95.7

### Sheet: S3
Number of MLST loci correct using R10.4.1 data with different assembly status and basecalling models
Species	Data Type	Model	6	7	Total	Percentage
E. cloacae complex	Polished Assemblies	HAC	0	27	27	100
E. cloacae complex	Polished Assemblies	SUP	0	27	27	100
E. cloacae complex	Raw Assemblies	HAC	0	27	27	100
E. cloacae complex	Raw Assemblies	SUP	0	27	27	100
E. cloacae complex	Raw Reads	HAC	0	27	27	100
E. cloacae complex	Raw Reads	SUP	0	27	27	100
E. coli	Polished Assemblies	HAC	0	33	33	100
E. coli	Polished Assemblies	SUP	0	33	33	100
E. coli	Raw Assemblies	HAC	0	33	33	100
E. coli	Raw Assemblies	SUP	0	33	33	100
E. coli	Raw Reads	HAC	1	32	33	97
E. coli	Raw Reads	SUP	1	32	33	97
K. pneumoniae species complex	Polished Assemblies	HAC	0	25	25	100
K. pneumoniae species complex	Polished Assemblies	SUP	0	25	25	100
K. pneumoniae species complex	Raw Assemblies	HAC	0	25	25	100
K. pneumoniae species complex	Raw Assemblies	SUP	0	25	25	100
K. pneumoniae species complex	Raw Reads	HAC	0	25	25	100
K. pneumoniae species complex	Raw Reads	SUP	0	25	25	100

### Sheet: S4
Number of cgMLST loci correct per isolate using R10, Dorado basecalled, polished assemblies.
Isolate	Model	Loci correct	Incorrect loci	Percentage	Species
AH21H025	SUP	2414	6	99.8	E. coli
AH20I049	SUP	2413	7	99.7	E. coli
AH20K059	SUP	2413	7	99.7	E. coli
AH21G053	SUP	2413	7	99.7	E. coli
AH21B066	SUP	2412	8	99.7	E. coli
AH21F008	SUP	2412	8	99.7	E. coli
MSB1_6B	SUP	2412	8	99.7	E. coli
AH19F006	SUP	2411	9	99.6	E. coli
AH20E044	SUP	2411	9	99.6	E. coli
AH21C062	SUP	2411	9	99.6	E. coli
AH21E028	SUP	2411	9	99.6	E. coli
AH19E032	SUP	2410	10	99.6	E. coli
AH20J067	SUP	2410	10	99.6	E. coli
AH21I008	SUP	2410	10	99.6	E. coli
ECE218	SUP	2410	10	99.6	E. coli
ECE313	SUP	2410	10	99.6	E. coli
AH19I065	SUP	2409	11	99.5	E. coli
AH19K002	SUP	2409	11	99.5	E. coli
ECAMP047	SUP	2409	11	99.5	E. coli
ECE107	SUP	2409	11	99.5	E. coli
ECE170	SUP	2409	11	99.5	E. coli
AH21B060	SUP	2408	12	99.5	E. coli
AH21C082	SUP	2408	12	99.5	E. coli
AH20G048	SUP	2406	14	99.4	E. coli
ECE204	SUP	2406	14	99.4	E. coli
ECamp52	SUP	2405	15	99.4	E. coli
AH19B041	SUP	2403	17	99.3	E. coli
AH19E045	SUP	2403	17	99.3	E. coli
AH21F016	SUP	2403	17	99.3	E. coli
AH19A017	SUP	2401	19	99.2	E. coli
ECE228	SUP	2401	19	99.2	E. coli
AH19D088	SUP	2380	40	98.3	E. coli
ECamp083	SUP	2302	118	95.1	E. coli
INF246	SUP	2180	2	99.9	K. pneumoniae species complex
INF249	SUP	2180	2	99.9	K. pneumoniae species complex
INF354	SUP	2180	2	99.9	K. pneumoniae species complex
KPN114	SUP	2180	2	99.9	K. pneumoniae species complex
INF289	SUP	2179	3	99.9	K. pneumoniae species complex
INF322	SUP	2179	3	99.9	K. pneumoniae species complex
CPO218	SUP	2178	4	99.8	K. pneumoniae species complex
INF250	SUP	2178	4	99.8	K. pneumoniae species complex
KPN265	SUP	2178	4	99.8	K. pneumoniae species complex
KPE043	SUP	2177	5	99.8	K. pneumoniae species complex
ALF22C020	SUP	2175	7	99.7	K. pneumoniae species complex
KPE111	SUP	2171	11	99.5	K. pneumoniae species complex
KPN273	SUP	2171	11	99.5	K. pneumoniae species complex
KPE040	SUP	2170	12	99.5	K. pneumoniae species complex
INF313	SUP	2168	14	99.4	K. pneumoniae species complex
KPE107	SUP	2165	17	99.2	K. pneumoniae species complex
INF070	SUP	2162	20	99.1	K. pneumoniae species complex
INF329	SUP	2159	23	98.9	K. pneumoniae species complex
KPE072	SUP	2155	27	98.8	K. pneumoniae species complex
INF115	SUP	2152	30	98.6	K. pneumoniae species complex
KPN049	SUP	2152	30	98.6	K. pneumoniae species complex
KSB1_10J	SUP	2145	37	98.3	K. pneumoniae species complex
KPN379	SUP	2142	40	98.2	K. pneumoniae species complex
INF213	SUP	2140	42	98.1	K. pneumoniae species complex
AH19A017	HAC	2393	27	98.8843	E. coli
AH19B041	HAC	2378	42	98.2645	E. coli
AH19D088	HAC	2320	100	95.8678	E. coli
AH19E032	HAC	2405	15	99.3802	E. coli
AH19E045	HAC	2398	22	99.0909	E. coli
AH19F006	HAC	2395	25	98.9669	E. coli
AH19I065	HAC	2390	30	98.7603	E. coli
AH19K002	HAC	2402	18	99.2562	E. coli
AH20E044	HAC	2394	26	98.9256	E. coli
AH20G048	HAC	2396	24	99.0083	E. coli
AH20I049	HAC	2406	14	99.4215	E. coli
AH20J067	HAC	2397	23	99.0496	E. coli
AH20K059	HAC	2404	16	99.3388	E. coli
AH21B060	HAC	2394	26	98.9256	E. coli
AH21B066	HAC	2399	21	99.1322	E. coli
AH21C062	HAC	2396	24	99.0083	E. coli
AH21C082	HAC	2395	25	98.9669	E. coli
AH21E028	HAC	2409	11	99.5455	E. coli
AH21F008	HAC	2412	8	99.6694	E. coli
AH21F016	HAC	2394	26	98.9256	E. coli
AH21G053	HAC	2412	8	99.6694	E. coli
AH21H025	HAC	2405	15	99.3802	E. coli
AH21I008	HAC	2401	19	99.2149	E. coli
ECAMP047	HAC	2402	18	99.2562	E. coli
ECE107	HAC	2392	28	98.843	E. coli
ECE170	HAC	2405	15	99.3802	E. coli
ECE204	HAC	2392	28	98.843	E. coli
ECE218	HAC	2398	22	99.0909	E. coli
ECE228	HAC	2388	32	98.6777	E. coli
ECE313	HAC	2403	17	99.2975	E. coli
ECamp083	HAC	2265	155	93.595	E. coli
ECamp52	HAC	2399	21	99.1322	E. coli
MSB1_6B	HAC	2398	22	99.0909	E. coli
ALF22C020	HAC	2133	49	97.7544	K. pneumoniae species complex
CPO218	HAC	2157	25	98.8543	K. pneumoniae species complex
INF070	HAC	2128	54	97.5252	K. pneumoniae species complex
INF115	HAC	2097	85	96.1045	K. pneumoniae species complex
INF213	HAC	2103	79	96.3795	K. pneumoniae species complex
INF246	HAC	2167	15	99.3126	K. pneumoniae species complex
INF249	HAC	2171	11	99.4959	K. pneumoniae species complex
INF250	HAC	2166	16	99.2667	K. pneumoniae species complex
INF289	HAC	2173	9	99.5875	K. pneumoniae species complex
INF313	HAC	2165	17	99.2209	K. pneumoniae species complex
INF322	HAC	2160	22	98.9918	K. pneumoniae species complex
INF329	HAC	2150	32	98.5335	K. pneumoniae species complex
INF354	HAC	2165	17	99.2209	K. pneumoniae species complex
KPE040	HAC	2147	35	98.396	K. pneumoniae species complex
KPE043	HAC	2156	26	98.8084	K. pneumoniae species complex
KPE072	HAC	2141	41	98.121	K. pneumoniae species complex
KPE107	HAC	2168	14	99.3584	K. pneumoniae species complex
KPE111	HAC	2148	34	98.4418	K. pneumoniae species complex
KPN049	HAC	2134	48	97.8002	K. pneumoniae species complex
KPN114	HAC	2165	17	99.2209	K. pneumoniae species complex
KPN265	HAC	2170	12	99.45	K. pneumoniae species complex
KPN273	HAC	2150	32	98.5335	K. pneumoniae species complex
KPN379	HAC	2116	66	96.9753	K. pneumoniae species complex
KSB1_10J	HAC	2105	77	96.4711	K. pneumoniae species complex

### Sheet: S5
Number of cgMLST loci correct across all isolates using polished assemblies of different sequencing chemistries and basecalling models (max depth available per isolate).
Basecaller	Model	Pore	Loci Correct	Total loci	Percentage	Species
Dorado	Fast	R10	37407	79860	46.8	E. coli
Dorado	Fast	R10	22352	52368	42.7	K. pneumoniae species complex
Guppy	Fast	R9	40943	60500	67.7	E. coli
Guppy	Fast	R9	75737	126556	59.8	K. pneumoniae species complex
Guppy	Fast	R10	78287	79860	98	E. coli
Guppy	Fast	R10	17201	52368	32.8	K. pneumoniae species complex
Dorado	HAC	R10	78880	79860	98.8	E. coli
Dorado	HAC	R10	51535	52368	98.4	K. pneumoniae species complex
Guppy	HAC	R9	56007	60500	92.6	E. coli
Guppy	HAC	R9	114163	126556	90.2	K. pneumoniae species complex
Guppy	HAC	R10	78704	79860	98.6	E. coli
Guppy	HAC	R10	51412	52368	98.2	K. pneumoniae species complex
Dorado	SUP	R10	79354	79860	99.4	E. coli
Dorado	SUP	R10	52016	52368	99.3	K. pneumoniae species complex
Guppy	SUP	R9	121152	126556	95.7	K. pneumoniae species complex
Guppy	SUP	R9	57594	60500	95.2	E. coli
Guppy	SUP	R10	78802	79860	98.7	E. coli
Guppy	SUP	R10	51641	52368	98.6	K. pneumoniae species complex

### Sheet: S6
Number of AMR alleles correct using r10.4.1 data with different data types and basecalling models
Gene	Model	Data type	Allelic match	Incorrect allele	No allele call (AMRFinder)	Not in assembly	Total	Percentage allelic match
blaCTX-M	HAC	Polished Assemblies	47	1	0	0	48	97.9
blaIMP	HAC	Polished Assemblies	27	0	1	0	28	96.4
blaOXA	HAC	Polished Assemblies	42	0	1	1	44	95.5
blaTEM	HAC	Polished Assemblies	56	0	1	0	57	98.2
blaCTX-M	HAC	Raw Assemblies	46	0	2	0	48	95.8
blaIMP	HAC	Raw Assemblies	27	0	1	0	28	96.4
blaOXA	HAC	Raw Assemblies	41	0	2	1	44	93.2
blaTEM	HAC	Raw Assemblies	55	0	2	0	57	96.5
blaCTX-M	HAC	Raw Reads	48	0	0	0	48	100
blaIMP	HAC	Raw Reads	28	0	0	0	28	100
blaOXA	HAC	Raw Reads	44	0	0	0	44	100
blaTEM	HAC	Raw Reads	57	0	0	0	57	100
blaCTX-M	SUP	Polished Assemblies	48	0	0	0	48	100
blaIMP	SUP	Polished Assemblies	28	0	0	0	28	100
blaOXA	SUP	Polished Assemblies	44	0	0	0	44	100
blaTEM	SUP	Polished Assemblies	57	0	0	0	57	100
blaCTX-M	SUP	Raw Assemblies	48	0	0	0	48	100
blaIMP	SUP	Raw Assemblies	28	0	0	0	28	100
blaOXA	SUP	Raw Assemblies	44	0	0	0	44	100
blaTEM	SUP	Raw Assemblies	57	0	0	0	57	100
blaCTX-M	SUP	Raw Reads	48	0	0	0	48	100
blaIMP	SUP	Raw Reads	28	0	0	0	28	100
blaOXA	SUP	Raw Reads	44	0	0	0	44	100
blaTEM	SUP	Raw Reads	57	0	0	0	57	100

### Sheet: S7
Number of AMR alleles correct using different sequencing chemistries and basecalling models
Gene	Pore	Model	Allelic match	Incorrect allele	No allele call (AMRFinder)	Not in assembly	Under AMRFinder threshold	total	Percentage allelic match
blaCTX-M	R10	Fast	31	1	12	0	0	44	70.5
blaIMP	R10	Fast	16	0	10	0	0	26	61.5
blaOXA	R10	Fast	9	0	32	0	0	41	22
blaTEM	R10	Fast	5	0	45	0	3	53	9.4
blaCTX-M	R10	HAC	43	1	0	0	0	44	97.7
blaIMP	R10	HAC	25	0	1	0	0	26	96.2
blaOXA	R10	HAC	39	0	1	1	0	41	95.1
blaTEM	R10	HAC	52	0	1	0	0	53	98.1
blaCTX-M	R10	SUP	44	0	0	0	0	44	100
blaIMP	R10	SUP	26	0	0	0	0	26	100
blaOXA	R10	SUP	41	0	0	0	0	41	100
blaTEM	R10	SUP	53	0	0	0	0	53	100
blaCTX-M	R9	Fast	39	0	3	0	2	44	88.6
blaIMP	R9	Fast	39	0	15	0	0	54	72.2
blaOXA	R9	Fast	40	0	5	0	0	45	88.9
blaTEM	R9	Fast	66	0	7	0	2	75	88
blaCTX-M	R9	HAC	41	0	3	0	0	44	93.2
blaIMP	R9	HAC	54	0	0	0	0	54	100
blaOXA	R9	HAC	43	0	2	0	0	45	95.6
blaTEM	R9	HAC	71	0	1	0	3	75	94.7
blaCTX-M	R9	SUP	41	0	3	0	0	44	93.2
blaIMP	R9	SUP	52	0	2	0	0	54	96.3
blaOXA	R9	SUP	44	0	1	0	0	45	97.8
blaTEM	R9	SUP	71	0	1	0	3	75	94.7

### Sheet: S8
Normalised Robinson-Fould distance between rooted trees using different variant callers.
Species ST	Clair3-Reddog	Clair3-SKA2	PACU-Clair3	PACU-Reddog	PACU-SKA2	Reddog-SKA2
E. cloacae ST190	0.67	0.78	0.78	0.67	0.56	0.56
E. cloacae ST93	0.7	0.5	0.4	0.6	0.3	0.7
E. coli ST131	0.33	0.17	0.42	0.08	0.25	0.17
E. coli ST95	0	0.09	0	0	0.09	0.09
K. pneumoniae ST29	0.75	0.75	0.75	0.63	0.5	0.5
K. pneumoniae ST323	0.22	0.78	0.11	0.22	0.78	0.78

### Sheet: S9
Time requirements for characterising 20 bacterial isolates on a multiplexed ONT sequencing run.
Step	Depth	Time (mins)
Sequencing	20	322
Sequencing	50	804
Sequencing	100	1608
SUP basecalling	20	29
SUP basecalling	50	72
SUP basecalling	100	145
HAC basecalling	20	6
HAC basecalling	50	15
HAC basecalling	100	31
DNA extraction	NA	180
Library Preparation	NA	140
Assembly	20	11
Assembly	50	18
Assembly	100	38
Assembly polishing	20	16
Assembly polishing	50	25
Assembly polishing	100	42

### Sheet: S10
Overview of analysis methods used for variant calling. Allele Frequency (AF) is the ratio of reads with a variant call at a given position. Quality (QUAL) refers to the confidence score for a given SNP call.
Tool	Analysis type	Input Type	Variant Caller	Filtering
Reddog	Read mapping	Illumina reads	BCFtools	AF=0.9
				QUAL=30
Clair3	Read mapping	ONT reads	Clair3	AF=0.75
				QUAL=5
PACU	Read mapping	ONT reads	BCFtools	AF=0.7
				QUAL=10
SKA2	Reference-based kmer matching	ONT assemblies	ska map	NA
